# Development and automated deployment of a specialised machine learning schema within a collaborative research centre: an explorative approach using large language models

**DOI:** 10.1101/2025.10.06.25337418

**Authors:** Klaus Kaier, Gita Benadi, Sophia Nolde, Cristóbal Tagle Ludwig, Claudia Giuliani, Felix Engel, Manuel Watter, Harald Binder

## Abstract

Achieving interoperability in machine learning (ML) workflows remains a significant challenge due to the heterogeneity of data types, algorithms, and application domains, as well as the lack of standardized metadata. In this study, we present the development of a specialized ML metadata schema within the context of the Small Data Initiative, a Collaborative Research Center characterized by diverse scientific approaches. We employed an interdisciplinary process combining expert input, iterative refinement, and schema validation using large language models (LLMs). A two-step LLM-based annotation methodology was applied to 14 representative scientific publications, using six different LLMs to identify both predefined (step 1) and additional ML-related metadata elements (step 2). Manual validation through face-to-face interviews with the main authors to the publications confirmed high precision rates of 70%–85% in the initial step and 86%–98% in the second step, with notable performance variation across models. This approach enabled both the identification of schema inconsistencies and the integration of previously overlooked concepts, leading to the refinement of the metadata schema. The process supports an “AI-by-design” paradigm, ensuring that metadata schemas and annotation workflows are optimized from the outset for downstream AI/ML applications. Our findings also highlight the value of LLM benchmarking in selecting suitable models for domain-specific tasks. Overall, the proposed methodology enhances metadata quality, fosters reproducibility, and contributes to making research data more AI-ready.
