## Supplemental Material 4 for "Development and automated deployment of a specialised machine learning schema within a collaborative research centre: an explorative approach using large language models"

Item	Number_papers	Number_LLMs
Evaluation metrics	7	3
Loss function	6	2
Data augmentation	5	3
Latent space	5	3
Transfer learning	5	2
Hyperparameter optimization	5	6
Data preprocessing	5	4
Benchmarking	5	4
Variational inference	4	5
Model interpretability	4	4
Similarity	3	4
Pre-training	3	4
Cross-validation	3	2
Fine-tuning	3	4
Tokenization	2	1
Synthetic data	2	4
Missing values	2	2
Model scaling	2	4
Data transformation	2	1
Generative model	2	3
Structural causal model (SCM)	2	4
Causal inference	2	2
Cosine similarity	2	1
Activation functions	2	2
Kullback-leibler (KL) divergence	2	2
Prior distribution	2	2
Knowledge distillation	2	3
Reparamaterization	2	3
Posterior distribution	2	2
Domain adaptation	2	3
Likelihood	2	1
Propensity score	2	5
Simulation study	2	2
Latent variable	2	3
Inverse-variance weighted estimators	2	2
Neural ODEs	2	3
Inverse probability of treatment weighting (IPTW)	2	3
Interpretability	2	3
Gradient-based optimization	2	4
Majority voting	2	1
